# Exome sequencing directly implicates 68 genes in inflammatory bowel disease

**DOI:** 10.64898/2026.05.08.26352648

**Authors:** Ruifei Zhu, Qian Zhang, Kai Yuan, Rui Zhang, Alexandra K. Turvey, Christine R. Stevens, Laura Fachal, Tariq Ahmad, Klaartje Bel Kok, Charles N. Bernstein, Bernd Bokemeyer, Steven R. Brant, Johanne Brooks, Jeffrey Butterworth, Judy H. Cho, Katie Clark, Fraser Cummings, Richard H. Duerr, Sarah Ennis, Martti Farkkila, William A. Faubion, Stephen Foley, Denis Franchimont, Andre Franke, Laura Hancock, Ailsa Hart, Patricia Hooper, Peter Irving, Mark Jarvis, Emma Johnston, Elizabeth W. Karlson, Cheryl Kemp, Nick Kennedy, Juozas Kupcinskas, Christopher A. Lamb, Charlie Lees, James D. Lewis, Andy Li, Jimmy Limdi, Britt-Sabina Loescher, Edouard Louis, Jacob L. McCauley, Dermot P.B. McGovern, John McLaughlin, Paul Moayyedi, Gordon Moran, Rodney D. Newberry, Arabis Oglesby, Aarno Palotie, Joel Pekow, Kate J. Perez, Richard Pollok, Natalie Prescott, Tim Raine, Arvind Ramadas, Subramaniam Ramakrishnan, Ksenija Sabic, Bruce Sands, Jack Satsangi, Aleksejs Sazonovs, Stefan Schreiber, Christian Selinger, Sophy Shedwell, Mark S. Silverberg, Salil Singh, Harry Sokol, Helen Steed, Alan Steel, Holm H. Uhlig, Ajay Verma, Séverine Vermeire, Rinse K. Weersma, Ramnik J. Xavier, Mingrui Yu, Miles Parkes, John D. Rioux, Mark J. Daly, Hailiang Huang, Carl A. Anderson

## Abstract

Inflammatory bowel disease (IBD) is a chronic immune-mediated disorder of the gastrointestinal tract whose genetic basis is only partly resolved because most risk variants identified by genome-wide association studies (GWAS) lie in non-coding regions, limiting direct gene assignment and biological interpretation^1,2^. Here we analysed whole-exome and whole-genome sequencing data from 86,213 IBD cases and 478,363 controls of European ancestry. We identified 68 IBD genes directly implicated by conditionally independent protein-coding associations across the allele frequency spectrum. Many newly implicated IBD genes are supported by orthogonal genomic or pleiotropic evidence, pointing to disease-related pathways and nominating targets with therapeutic relevance. We further identified allelic series and non-additive effects at key loci such as *NOD2* and *TYK2.* These results show that large-scale sequencing can resolve disease genes and pathways that remain ambiguous from non-coding association alone, providing a more direct route from human genetics to biological insight and therapeutic hypotheses.
