## Supplementary material for "Exome sequencing directly implicates 68 genes in inflammatory bowel disease": Named Authors

### Sheet: Sheet1
Full_Name	First_Name	Last_Name	Middle_Initial	Affiliation	Email	ORCID	Country	Contribution(s): Supervision and study design, Project Management, Sequencing technology development, Data Analysis, Recruitment, clinical phenotyping, analysis and/or leadership of contributing study, Manuscript writing	Acknowledgements	Conflict_of_Interest
Ruifei Zhu*	Ruifei	Zhu		Program in Medical and Population Genetics, The Broad Institute of MIT and Harvard, Cambridge, MA, USA; Stanley Center for Psychiatric Research, The Broad Institute of MIT and Harvard, Cambridge, MA, USA; Analytic and Translational Genetics Unit, Department of Medicine, Massachusetts General Hospital, Boston, MA, USA	rzhu@broadinstitute.org	0009-0001-7770-2006	USA	Data Analysis, Manuscript writing
Qian Zhang*	Qian	Zhang		Genomics of Inflammation and Immunity Group, Human Genetics Programme, Wellcome Sanger Institute, Wellcome Genome Campus, Hinxton, Cambridgeshire, UK; UK IBD Genetics Consortium; International Inflammatory Bowel Disease Genetics Consortium	qz2@sanger.ac.uk	0000-0002-0769-1057	UK	Data Analysis, Manuscript writing	This research was funded in whole, or in part, by the Wellcome Trust [Grant numbers 206194 and 220540/Z/20/A
Kai Yuan	Kai	Yuan		Program in Medical and Population Genetics, The Broad Institute of MIT and Harvard, Cambridge, MA, USA; Stanley Center for Psychiatric Research, The Broad Institute of MIT and Harvard, Cambridge, MA, USA; Analytic and Translational Genetics Unit, Department of Medicine, Massachusetts General Hospital, Boston, MA, USA; International Inflammatory Bowel Disease Genetics Consortium	kyuan@broadinstitute.org	0000-0002-8460-6581	USA	Data Analysis
Rui Zhang	Rui	Zhang		Program in Medical and Population Genetics, The Broad Institute of MIT and Harvard, Cambridge, MA, USA; Stanley Center for Psychiatric Research, The Broad Institute of MIT and Harvard, Cambridge, MA, USA; Analytic and Translational Genetics Unit, Department of Medicine, Massachusetts General Hospital, Boston, MA, USA	zhangrui@broadinstitute.org	0009-0009-8928-6853	USA	Data Analysis
Alexandra K. Turvey	Alexandra	Turvey	K	Program in Medical and Population Genetics, The Broad Institute of MIT and Harvard, Cambridge, MA, USA; Stanley Center for Psychiatric Research, The Broad Institute of MIT and Harvard, Cambridge, MA, USA; Analytic and Translational Genetics Unit, Department of Medicine, Massachusetts General Hospital, Boston, MA, USA	aturvey@broadinstitute.org	0000-0003-1945-7775	USA	Data Analysis, Manuscript writing	The project described was supported by award number T32GM144273 from the National Institute of General Medical Sciences. The content is solely the responsibility of the authors and does not necessarily represent the official views of the National Institute of General Medical Sciences or the National Institutes of Health
Christine R. Stevens	Christine	Stevens	R	Program in Medical and Population Genetics, The Broad Institute of MIT and Harvard, Cambridge, MA, USA; Stanley Center for Psychiatric Research, The Broad Institute of MIT and Harvard, Cambridge, MA, USA; Analytic and Translational Genetics Unit, Department of Medicine, Massachusetts General Hospital, Boston, MA, USA; International Inflammatory Bowel Disease Genetics Consortium	stevens@broadinstitute.org	0000-0002-2621-2234	USA	Project Management, Sequencing technology development, Manuscript writing
Laura Fachal	Laura	Fachal		Genomics of Inflammation and Immunity Group, Human Genetics Programme, Wellcome Sanger Institute, Wellcome Genome Campus, Hinxton, Cambridgeshire, UK; UK IBD Genetics Consortium; International Inflammatory Bowel Disease Genetics Consortium	lf9@sanger.ac.uk	0000-0002-7256-9752	UK	Project Management, Data Analysis	This research was funded in whole, or in part, by the Wellcome Trust [Grant numbers 206194 and 220540/Z/20/A
IIBDGC Sequencing Group								Recruitment, clinical phenotyping, analysis and/or leadership of contributing study
Tariq Ahmad	Tariq	Ahmad		Royal Devon & Exeter NHS Foundation Trust Royal Devon and Exeter Hospital, UK; UK IBD Genetics Consortium; International Inflammatory Bowel Disease Genetics Consortium	tariq.ahmad1@nhs.net		UK	Recruitment, clinical phenotyping, analysis and/or leadership of contributing study
Klaartje Bel Kok	Klaartje	Bel Kok		Queen Mary University, Innovation Centre, London , E1 2EF, UK; NIHR IBD BioResource; International Inflammatory Bowel Disease Genetics Consortium	klaartje.kok1@nhs.net		UK	Recruitment, clinical phenotyping, analysis and/or leadership of contributing study
Charles N. Bernstein	Charles	Bernstein	N	University of Manitoba, Winnipeg, Manitoba, Canada; International Inflammatory Bowel Disease Genetics Consortium	charles.bernstein@umanitoba.ca	0000-0001-8041-3574	CAN	Recruitment, clinical phenotyping, analysis and/or leadership of contributing study
Bernd Bokemeyer	Bernd	Bokemeyer		Department of Internal Medicine, University Medical Center Schleswig-Holstein, Kiel, Germany; International Inflammatory Bowel Disease Genetics Consortium	bernd.bokemeyer@t-online.de	0000-0003-2016-6991	DEU	Recruitment, clinical phenotyping, analysis and/or leadership of contributing study
Steven R. Brant	Steve	Brant	R	Crohns Colitis Center of New Jersey, Department of Medicine, Rutgers Robert Wood Johnson Medical School and Department of Genetics and the Human Genetics Institute of New Jersey, Rutgers, The State University of New Jersey, New Brunswick and Piscataway, New Jersey, USA; Meyerhoff Inflammatory Bowel Disease Center, Department of Medicine, Johns Hopkins University School of Medicine, Baltimore, Mar…	steven.brant@rwjms.rutgers.edu	0000-0003-3019-4240	USA	Recruitment, clinical phenotyping, analysis and/or leadership of contributing study	NIH Grant DK062431 (Grant PI)	None
Johanne Brooks	Johanne	Brooks		Lister Hospital, Stevenage SG1 4AB, UK; NIHR IBD BioResource; International Inflammatory Bowel Disease Genetics Consortium	johanne.brooks@nhs.net		UK	Recruitment, clinical phenotyping, analysis and/or leadership of contributing study
Jeffrey Butterworth	Jeffrey	Butterworth		ROYAL SHREWSBURY HOSPITAL, SHREWSBURY, SHROPSHIRE, SY3 8XQ, UK; NIHR IBD BioResource; International Inflammatory Bowel Disease Genetics Consortium	jeffrey.butterworth@nhs.net		UK	Recruitment, clinical phenotyping, analysis and/or leadership of contributing study
Judy H. Cho	Judy	Cho	H	Pathology, Molecular & Cell Based Medicine, Icahn School of Medicine at Mount Sinai, New York, NY, USA; NIDDK IBD Genetics Consortium; International Inflammatory Bowel Disease Genetics Consortium	judy.cho@mssm.edu	0000-0002-7959-0466	USA	Recruitment, clinical phenotyping, analysis and/or leadership of contributing study	This work was supported by the following grants: U24DK062429 (JHC), U01DK062422 (JHC), U01DK062431 (SRB), U01DK062420 (RHD), U01DK062413 (DPM), U01DK062432 (JDR), U01DK062423 (MSS), U01DK134201 (JLM, MTA). The content is solely the responsibility of the authors and does not necessarily represent the official views of the National Institutes of Health
Katie Clark	Katie	Clark		Whistion Hospital, Prescot L35 5DR, UK; NIHR IBD BioResource; International Inflammatory Bowel Disease Genetics Consortium	katie.clark2@sthk.nhs.uk		UK	Recruitment, clinical phenotyping, analysis and/or leadership of contributing study
Fraser Cummings	Fraser	Cummings		Southampton General Hospital, Southampton, SO166YD, UK; NIHR IBD BioResource; International Inflammatory Bowel Disease Genetics Consortium	fraser.cummings@uhs.nhs.uk		UK	Recruitment, clinical phenotyping, analysis and/or leadership of contributing study
Richard H. Duerr	Richard	Duerr	H	University of Pittsburgh, Pittsburgh, PA, USA; NIDDK IBD Genetics Consortium; SPARC IBD Network; International Inflammatory Bowel Disease Genetics Consortium	duerr@pitt.edu	0000-0001-6586-3905	USA	Recruitment, clinical phenotyping, analysis and/or leadership of contributing study	NIH U01DK062420
Sarah Ennis	Sarah	Ennis		Human Genetics and Genomic Medicine, University of Southampton, UK; International Inflammatory Bowel Disease Genetics Consortium	s.ennis@soton.ac.uk		UK	Recruitment, clinical phenotyping, analysis and/or leadership of contributing study
Martti Farkkila	Martti	Färkkilä		Helsinki University Central Hospital, Helsinki, Finland; International Inflammatory Bowel Disease Genetics Consortium	martti.farkkila@hus.fi		FIN	Recruitment, clinical phenotyping, analysis and/or leadership of contributing study
William A. Faubion	William	Faubion	A	Mayo Clinic in Arizona, Phoenix, AZ, USA; SHARE Consortium; International Inflammatory Bowel Disease Genetics Consortium	faubion.william@mayo.edu	0000-0003-1291-5745	USA	Recruitment, clinical phenotyping, analysis and/or leadership of contributing study
Stephen Foley	Stephen	Foley		Kings Mill Hospital, Sutton in Ashfield, NG174JL, UK; NIHR IBD BioResource; International Inflammatory Bowel Disease Genetics Consortium	stephenfoley@nhs.net		UK	Recruitment, clinical phenotyping, analysis and/or leadership of contributing study
Denis Franchimont	Denis	Franchimont		Erasme Hospital, ULB, Brussels, Belgium; Belgium IBD Consortium; International Inflammatory Bowel Disease Genetics Consortium	denis.franchimont@hubruxelles.be	0000-0001-8856-3462	BEL	Recruitment, clinical phenotyping, analysis and/or leadership of contributing study
Andre Franke	Andre	Franke		Christian-Albrechts-University of Kiel and University Medical Center Schleswig-Holstein, Kiel, Germany; International Inflammatory Bowel Disease Genetics Consortium	a.franke@ikmb.uni-kiel.de	0000-0003-1530-5811	DEU	Recruitment, clinical phenotyping, analysis and/or leadership of contributing study	The study received infrastructure support from the Deutsche Forschungsgemeinschaft (DFG, German Research Foundation) Cluster of Excellence 2167 “Precision Medicine in Chronic Inflammation (PMI)” (EXC 2167-390884018).	No
Laura Hancock	Laura	Hancock		Wythenshawe Hospital, Manchester, M23 9LT, UK; NIHR IBD BioResource; International Inflammatory Bowel Disease Genetics Consortium	laura.hancock@mft.nhs.uk		UK	Recruitment, clinical phenotyping, analysis and/or leadership of contributing study
Ailsa Hart	Ailsa	Hart		St Mark’s Hospital, Watford Road, Harrow, Middlesex, UK; NIHR IBD BioResource; UK IBD Genetics Consortium; International Inflammatory Bowel Disease Genetics Consortium	ailsa.hart@nhs.net		UK	Recruitment, clinical phenotyping, analysis and/or leadership of contributing study
Patricia Hooper	Patricia	Hooper		Leicester General Hospital, Leicester LE5 4PW, UK; NIHR IBD BioResource; International Inflammatory Bowel Disease Genetics Consortium	patricia.hooper@uhl-tr.nhs.uk		UK	Recruitment, clinical phenotyping, analysis and/or leadership of contributing study
Peter Irving	Peter	Irving		Department of Gastroenterology, Guy's & St. Thomas' Hospitals NHS Foundation Trust, London SE1 7EH, UK; NIHR IBD BioResource; International Inflammatory Bowel Disease Genetics Consortium	peter.irving@gstt.nhs.uk		UK	Recruitment, clinical phenotyping, analysis and/or leadership of contributing study
Mark Jarvis	Mark	Jarvis		Basildon Hospital, Nethermayne , Basildon , Essex, SS16 5NL, UK; NIHR IBD BioResource; International Inflammatory Bowel Disease Genetics Consortium	mark.jarvis5@nhs.net		UK	Recruitment, clinical phenotyping, analysis and/or leadership of contributing study
Emma Johnston	Emma	Johnston		West Middlesex University Hospital, Isleworth, TW7 6AF, UK; NIHR IBD BioResource; International Inflammatory Bowel Disease Genetics Consortium	emma.johnston4@nhs.net		UK	Recruitment, clinical phenotyping, analysis and/or leadership of contributing study
Elizabeth W. Karlson	Elizabeth	Karlson	W	Mass General Brigham Personalized Medicine, Mass General Brigham HealthCare, Boston, MA, USA; Department of Medicines, Brigham and Women's Hospital and Beth Israel Deaconess Medical Center, Harvard Medical School, Boston, MA, USA; Division of Rheumatology, Inflammation and Immunity, Brigham and Women's Hospital, Boston, MA, USA	ekarlson@mgb.org		USA	Recruitment, clinical phenotyping, analysis and/or leadership of contributing study
Cheryl Kemp	Cheryl	Kemp		Watford General Hospital, Watford WD18 0HB, UK	cheryl.kemp3@nhs.net		UK	Recruitment, clinical phenotyping, analysis and/or leadership of contributing study
Nick Kennedy	Nick	Kennedy		Royal Devon & Exeter NHS Foundation Trust Royal Devon and Exeter Hospital, UK; UK IBD Genetics Consortium; NIHR IBD BioResource; International Inflammatory Bowel Disease Genetics Consortium	nick.kennedy1@nhs.net		UK	Recruitment, clinical phenotyping, analysis and/or leadership of contributing study
Juozas Kupcinskas	Juozas	Kupcinskas		Department of Gastroenterology and Institute for Digestive Research, Lithuanian University of Health Sciences, Kaunas, Lithuania; International Inflammatory Bowel Disease Genetics Consortium	juozas.kupcinskas@lsmuni.lt	0000-0002-8760-7416	LTU	Recruitment, clinical phenotyping, analysis and/or leadership of contributing study		Speaker fees from Abbvie, Ferring, Takeda, Pfizer, Janssen, FALK
Christopher A. Lamb	Chris	Lamb		Translational and Clinical Research Institute, Newcastle University, Newcastle upon Tyne, NE2 4HH, UK; Department of Gastroenterology, Newcastle upon Tyne Hospitals NHS Foundation Trust, Newcastle upon Tyne, NE1 4LP, UK; NIHR IBD BioResource; UK IBD Genetics Consortium; International Inflammatory Bowel Disease Genetics Consortium	christopher.lamb@newcastle.ac.uk	0000-0002-7271-4956	UK	Recruitment, clinical phenotyping, analysis and/or leadership of contributing study
Charlie Lees	Charlie	Lees		Great Western Hospitals NHS Foundation Trust Western General Hospital, Edinburgh, UK; UK IBD Genetics Consortium; International Inflammatory Bowel Disease Genetics Consortium	charlie.lees@ed.ac.uk		UK	Recruitment, clinical phenotyping, analysis and/or leadership of contributing study
James D. Lewis	James	Lewis		Perelman School of Medicine, University of Pennsylvania, Philadelphia, PA, USA; Crohns and Colitis Foundation, New York, NY, USA; SPARC IBD Network; International Inflammatory Bowel Disease Genetics Consortium	lewisjd@pennmedicine.upenn.edu	0000-0003-3107-3862	USA	Recruitment, clinical phenotyping, analysis and/or leadership of contributing study
Andy Li	Andy	Li		Worthing Hospital, Western Sussex Hospitals NHS Foundation Trust, Worthing Bn11 2DH, UK; NIHR IBD BioResource; International Inflammatory Bowel Disease Genetics Consortium	andy.li@nhs.net		UK	Recruitment, clinical phenotyping, analysis and/or leadership of contributing study
Jimmy Limdi	Jimmy	Limdi		Fairfield General Hospital, Bury, BL9 7TD, UK; NIHR IBD BioResource; International Inflammatory Bowel Disease Genetics Consortium	jimmy.limdi@nca.nhs.uk		UK	Recruitment, clinical phenotyping, analysis and/or leadership of contributing study
Britt-Sabina Loescher	Britt-Sabina	Loescher		Christian-Albrechts-University of Kiel and University Medical Center Schleswig-Holstein, Kiel, Germany; International Inflammatory Bowel Disease Genetics Consortium	b.loescher@ikmb.uni-kiel.de	0000-0001-9022-9017	DEU	Recruitment, clinical phenotyping, analysis and/or leadership of contributing study	The study received infrastructure support from the Deutsche Forschungsgemeinschaft (DFG, German Research Foundation) Cluster of Excellence 2167 “Precision Medicine in Chronic Inflammation (PMI)” (EXC 2167-390884018).	No
Edouard Louis	Edouard	Louis		Department of Gastroenterology, Liege University Hospital, CHU Liege, Belgium; University of Liege, ULiege, Liege, Belgium; Belgium IBD Consortium; International Inflammatory Bowel Disease Genetics Consortium	edouard.louis@ulg.ac.be	0000-0002-1287-7075	BEL	Recruitment, clinical phenotyping, analysis and/or leadership of contributing study	SYSCID H2020 (ref. 733100); MyQuant (ref. 30770923) and BRIDGE (O.0006.22 – RG3124) projects from the Excellence of Science (EOS) program (FNRS, Fédération Wallonie-Bruxelles and FWO, Flemish Community), the CLIMAX (WELBIO-CR-2022 A) project from WELBIO (Walloon Region), the RHEAQT (T.0096.19) and IBD-GI-Seq (T.0190.19) projects from the FNRS (Fédération Wallonie-Bruxelles), the ARC RHEACT WITH H…	None
Jacob L. McCauley	Jacob	McCauley	L	John P. Hussman Institute for Human Genomics, Leonard M. Miller School of Medicine, University of Miami, Miami, FL, USA; The Dr. John T. Macdonald Foundation Department of Human Genetics, Leonard M. Miller School of Medicine, University of Miami, Miami, FL, USA; NIDDK IBD Genetics Consortium; International Inflammatory Bowel Disease Genetics Consortium	jmccauley@med.miami.edu	0000-0002-1805-1733	USA	Recruitment, clinical phenotyping, analysis and/or leadership of contributing study
Dermot P.B. McGovern	Dermot	McGovern		F. Widjaja Foundation Inflammatory Bowel and Immunobiology Research Institute, Cedars Sinai Medical Center, Los Angeles, CA, USA; NIDDK IBD Genetics Consortium; SHARE Consortium; International Inflammatory Bowel Disease Genetics Consortium	dermot.mcgovern@cshs.org		USA	Recruitment, clinical phenotyping, analysis and/or leadership of contributing study	This work was supported by internal funds from the F. Widjaja Foundation Inflammatory Bowel Disease Institute; NIH/NIDDK U01 DK062413; the Leona M and Harry B Helmsley Charitable Trust
John McLaughlin	John	McLaughlin		Department of Gastroenterology, Salford Royal NHS Foundation Trust Brooke Building, Salford Royal Hospital, Salford, M6 8HD, UK; NIHR IBD BioResource; International Inflammatory Bowel Disease Genetics Consortium	john.mclaughlin@manchester.ac.uk		UK	Recruitment, clinical phenotyping, analysis and/or leadership of contributing study
Paul Moayyedi	Paul	Moayyedi		McMaster University, Hamilton, Ontario, Canada; International Inflammatory Bowel Disease Genetics Consortium	moayyep@mcmaster.ca	0000-0002-3616-9292	CAN	Recruitment, clinical phenotyping, analysis and/or leadership of contributing study
Gordon Moran	Gordon	Moran		Queen's Medical Centre Campus, Nottingham NG7 2UH, UK; NIHR Nottingham Biomedical Research Centre, Nottingham, UK; Translational Medical Sciences, School of Medicine, Faculty of Medicine and Health Sciences, University of Nottingham, Nottingham, UK; UK IBD Genetics Consortium; International Inflammatory Bowel Disease Genetics Consortium	gordon.moran@nuh.nhs.uk		UK	Recruitment, clinical phenotyping, analysis and/or leadership of contributing study
Rodney D. Newberry	Rodney	Newberry		Washington University School of Medicine, St. Louis, MO, USA; SHARE Consortium; International Inflammatory Bowel Disease Genetics Consortium	rnewberry@wustl.edu	0000-0002-4152-5191	USA	Recruitment, clinical phenotyping, analysis and/or leadership of contributing study
Arabis Oglesby	Arabis	Oglesby		Dorset County Hospital, Dorset DT1 2JY, UK; NIHR IBD BioResource; International Inflammatory Bowel Disease Genetics Consortium	arabis.oglesby@dchft.nhs.uk		UK	Recruitment, clinical phenotyping, analysis and/or leadership of contributing study
Aarno Palotie	Aarno	Palotie		Institute for Molecular Medicine Finland, FIMM, HiLIFE, University of Helsinki, Helsinki, Finland; Analytic and Translational Genetics Unit, Department of Medicine, Massachusetts General Hospital, Boston, MA, USA; Department of Neurology, Massachusetts General Hospital, Boston, MA, USA; Department of Psychiatry, Massachusetts General Hospital, Boston, MA, USA; Stanley Center for Psychiatric Resea…	aarno.palotie@helsinki.fi	0000-0002-2527-5874	FIN	Recruitment, clinical phenotyping, analysis and/or leadership of contributing study
Joel Pekow	Joel	Pekow		Section of Gastroenterology, Hepatology and Nutrition, Department of Medicine, University of Chicago, Chicago, Illinois, USA; Department of Gastroenterology, University of Chicago Medicine, Chicago, IL, USA; SHARE Consortium; NIDDK IBD Genetics Consortium; International Inflammatory Bowel Disease Genetics Consortium	jpekow@bsd.uchicago.edu	000-0002-4790-8994		Recruitment, clinical phenotyping, analysis and/or leadership of contributing study		None
Kate J. Perez	Kate	Perez	J	Cambridge University Hospitals NHS Foundation Trust, Patient Representative, Cambridge, UK	kate.perez@btinternet.com		UK	Manuscript writing
Richard Pollok	Richard	Pollok		Dept Gastroenterology, St Georges Foundation Trust NHS Hospitals, 2nd Floor Gosvenor Wing, London SW17 0QT, UK; NIHR IBD BioResource; International Inflammatory Bowel Disease Genetics Consortium	richard.pollok@nhs.net		UK	Recruitment, clinical phenotyping, analysis and/or leadership of contributing study
Natalie Prescott	Natalie	Prescott		Department of Medical and Molecular Genetics, Guy’s Hospital, London, SE1 9RT; UK IBD Genetics Consortium; International Inflammatory Bowel Disease Genetics Consortium	natalie.prescott@kcl.ac.uk	0000-0002-5901-7371	UK	Recruitment, clinical phenotyping, analysis and/or leadership of contributing study
Tim Raine	Tim	Raine		Cambridge University Hospitals NHS Foundation Trust, Cambridge CB2 0QQ, UK; NIHR IBD BioResource; International Inflammatory Bowel Disease Genetics Consortium	tim.raine@nhs.net		UK	Recruitment, clinical phenotyping, analysis and/or leadership of contributing study
Arvind Ramadas	Arvind	Ramadas		James Cook University Hospital, Middlesbrough TS4 3BW, UK; NIHR IBD BioResource; International Inflammatory Bowel Disease Genetics Consortium	arvind.ramadas@nhs.net		UK	Recruitment, clinical phenotyping, analysis and/or leadership of contributing study
Subramaniam Ramakrishnan	Subramaniam	Ramakrishnan		Warrington & Halton hospitals NHS Foundation Trust, Warrington, WA5 1QG, UK; NIHR IBD BioResource; International Inflammatory Bowel Disease Genetics Consortium	s.ramakrishnan1@nhs.net		UK	Recruitment, clinical phenotyping, analysis and/or leadership of contributing study
Ksenija Sabic	Ksenija	Sabic		Pathology, Molecular & Cell Based Medicine, Icahn School of Medicine at Mount Sinai, New York, NY, USA; NIDDK IBD Genetics Consortium; International Inflammatory Bowel Disease Genetics Consortium	ksenija.sabic@mssm.edu	0000-0001-9566-0324	USA	Recruitment, clinical phenotyping, analysis and/or leadership of contributing study
Bruce Sands	Bruce	Sands		Icahn School of Medicine at Mount Sinai, New York, NY, USA; SHARE Consortium; International Inflammatory Bowel Disease Genetics Consortium	bruce.sands@mssm.edu	0000-0001-5762-5042	USA	Recruitment, clinical phenotyping, analysis and/or leadership of contributing study
Jack Satsangi	Jack	Satsangi		Translational Gastroenterology Unit, John Radcliffe Hospital, Headley Way, Headington, Oxford OX3 9DS; NIHR IBD BioResource; UK IBD Genetics Consortium; International Inflammatory Bowel Disease Genetics Consortium	jack.satsangi@ndm.ox.ac.uk		UK	Recruitment, clinical phenotyping, analysis and/or leadership of contributing study
Aleksejs Sazonovs	Aleksejs	Sazonovs		Genomics of Inflammation and Immunity Group, Human Genetics Programme, Wellcome Sanger Institute, Wellcome Genome Campus, Hinxton, Cambridgeshire, UK	Alesaz@dcm.aau.dk		UK	Data Analysis
Stefan Schreiber	Stefan	Schreiber		Christian-Albrechts-University of Kiel and University Medical Center Schleswig-Holstein, Kiel, Germany; International Inflammatory Bowel Disease Genetics Consortium	s.schreiber@ikmb.uni-kiel.de		DEU	Recruitment, clinical phenotyping, analysis and/or leadership of contributing study	The study received infrastructure support from the Deutsche Forschungsgemeinschaft (DFG, German Research Foundation) Cluster of Excellence 2167 “Precision Medicine in Chronic Inflammation (PMI)” (EXC 2167-390884018).	No
Christian Selinger	Christian	Selinger		St. James’s University Hospital, Leeds LS9 7TF, UK; NIHR IBD BioResource; International Inflammatory Bowel Disease Genetics Consortium	christian.selinger@nhs.net		UK	Recruitment, clinical phenotyping, analysis and/or leadership of contributing study
Sophy Shedwell	Sophy	Shedwell		Queen Elizabeth Hospital, King's Lynn PE30 4ET, UK; NIHR IBD BioResource; International Inflammatory Bowel Disease Genetics Consortium	sophy.shedwell@qehkl.nhs.uk		UK	Recruitment, clinical phenotyping, analysis and/or leadership of contributing study
Mark S. Silverberg	Mark	Silverberg		Mount Sinai Hospital, Toronto, Ontario, Canada; NIDDK IBD Genetics Consortium; International Inflammatory Bowel Disease Genetics Consortium	mark.silverberg@sinaihealth.ca	0000-0001-7248-9501	USA	Recruitment, clinical phenotyping, analysis and/or leadership of contributing study	NIDDK grant number: U01 DK062423
Salil Singh	Salil	Singh		Royal Bolton Hospital, Bolton, BL4 0JR, UK; NIHR IBD BioResource; International Inflammatory Bowel Disease Genetics Consortium	salil.singh@boltonft.nhs.uk		UK	Recruitment, clinical phenotyping, analysis and/or leadership of contributing study
Harry Sokol	Harry	Sokol		Department of Gastroenterology, Sorbonne Universite, INSERM, Centre de Recherche Saint-Antoine, CRSA, AP-HP, Saint-Antoine Hospital, Paris, France.; International Inflammatory Bowel Disease Genetics Consortium	harry.sokol@gmail.com	0000-0002-2914-1822	FRA	Recruitment, clinical phenotyping, analysis and/or leadership of contributing study
Helen Steed	Helen	Steed		New Cross Hospital of The Royal Wolverhampton NHS Trust, Wolverhampton, WV10 0QP, UK; NIHR IBD BioResource; International Inflammatory Bowel Disease Genetics Consortium	helen.steed@nhs.net		UK	Recruitment, clinical phenotyping, analysis and/or leadership of contributing study
Alan Steel	Alan	Steel		The Royal Liverpool University Hospital, Liverpool L7 8YE, UK; NIHR IBD BioResource; International Inflammatory Bowel Disease Genetics Consortium	alan.steel@liverpoolft.nhs.uk		UK	Recruitment, clinical phenotyping, analysis and/or leadership of contributing study
Holm H. Uhlig	Holm	Uhlig		Translational Gastroenterology Unit and Biomedical Research Centre, Nuffield Department of Clinical Medicine, Experimental Medicine Division, University of Oxford, Oxford, UK; Department of Pediatrics, John Radcliffe Hospital, Oxford, UK; UK IBD Genetics Consortium; International Inflammatory Bowel Disease Genetics Consortium	holm.uhlig@ndm.ox.ac.uk		UK	Recruitment, clinical phenotyping, analysis and/or leadership of contributing study
Ajay Verma	Ajay	Verma		Kettering General Hospital NHS Foundation Trust, Kettering, NN16 8UZ, UK; NIHR IBD BioResource; International Inflammatory Bowel Disease Genetics Consortium	ajay.verma@nhs.net		UK	Recruitment, clinical phenotyping, analysis and/or leadership of contributing study
Séverine Vermeire	Severine	Vermeire		University Hospitals Leuven, Leuven, Belgium; Department of Chronic Diseases and Metabolism, KU Leuven, Leuven, Belgium; Belgium IBD Consortium; International Inflammatory Bowel Disease Genetics Consortium	severine.vermeire@kuleuven.be	0000-0001-9942-3019	BEL	Recruitment, clinical phenotyping, analysis and/or leadership of contributing study		Séverine Vermeire receives financial support for research from AbbVie, J&J, Pfizer, Takeda and Galapagos; receives speakers’ and consultancy fees from AbbVie, Abivax, AbolerIS Pharma, AgomAb, Alimentiv, Arena Pharmaceuticals, AstraZeneca, BMS, Boehringer Ingelheim, Celgene, Cytoki Pharma, Dr Falk Pharma, Ferring, Galapagos, Genentech-Roche, Gilead, GSK, Hospira, Imidomics, Janssen, J&J, Lilly, Ma…
Rinse K. Weersma	Rinse	Weersma		Department of Gastroenterology and Hepatology, University of Groningen and University Medical Center Groningen, Groningen, The Netherlands; International Inflammatory Bowel Disease Genetics Consortium	r.k.weersma@umcg.nl	0000-0001-7928-7371	NLD	Recruitment, clinical phenotyping, analysis and/or leadership of contributing study	RKW is supported by the Seerave Foundation and the EU Horizon Health consortium grant ID-­ DarkMatter-­ NCD (101136582) and the EU Horizon Europe Program grant miGut-­ Health: personalised blueprint of intestinal health (101095470)	RKW acted as consultant for Takeda Pharmaceuticals and received unrestricted research grants from Takeda, Johnson & Johnson, Tramedico and Ferring and speaker’s fees from MSD, Abbvie and Janssen Pharmaceuticals.
Ramnik J. Xavier	Ramnik	Xavier		Kurt Isselbacher Professor of Medicine at Harvard Medical School, Cambridge, MA, USA; Center for Computational and Integrative Biology, Massachusetts General Hospital, Boston, MA, USA; Department of Molecular Biology, Massachusetts General Hospital, Boston, MA, USA; Core Institute Member, The Broad Institute of MIT and Harvard, Cambridge, MA, USA; Klarman Cell Observatory, The Broad Institute of …	rxavier@broadinstitute.org	0000-0002-5630-5167	USA	Recruitment, clinical phenotyping, analysis and/or leadership of contributing study
Mingrui Yu	Mingrui	Yu		Program in Medical and Population Genetics, The Broad Institute of MIT and Harvard, Cambridge, MA, USA; Stanley Center for Psychiatric Research, The Broad Institute of MIT and Harvard, Cambridge, MA, USA; Analytic and Translational Genetics Unit, Department of Medicine, Massachusetts General Hospital, Boston, MA, USA	myu@broadinstitute.org	0000-0002-2749-0690	USA	Data Analysis
Miles Parkes	Miles	Parkes		Department of Gastroenterology, Cambridge University Hospitals NHS Foundation Trust, Cambridge CB2 0QQ, UK; UK IBD Genetics Consortium; NIHR IBD BioResource; International Inflammatory Bowel Disease Genetics Consortium	miles.parkes1@nhs.net		UK	Recruitment, clinical phenotyping, analysis and/or leadership of contributing study
John D. Rioux	John	Rioux	D	Faculty of Medicine, Universite de Montreal, Montreal, Canada; Research Center Montreal Heart Institute, Montreal, Canada; NIDDK IBD Genetics Consortium; International Inflammatory Bowel Disease Genetics Consortium	john.david.rioux@umontreal.ca	0000-0001-7560-8326	CAN	Supervision and study design, Recruitment, clinical phenotyping, analysis and/or leadership of contributing study; manuscript writing	This research was supported in part by Génome Québec, Genome Canada, the Government of Canada, and the Ministère de l’enseignement supérieur, de la recherche, de la science et de la technologie du Québec, the Canadian Institutes of Health Research (with contributions from the Institute of Infection and Immunity, the Institute of Genetics, and the Institute of Nutrition, Metabolism and Diabetes), …	None
Mark J. Daly*	Mark	Daly	J	Institute for Molecular Medicine Finland, FIMM, HiLIFE, University of Helsinki, Helsinki, Finland; Analytic and Translational Genetics Unit, Department of Medicine, Massachusetts General Hospital, Boston, MA, USA; Stanley Center for Psychiatric Research, The Broad Institute of MIT and Harvard, Cambridge, MA, USA; Program in Medical and Population Genetics, The Broad Institute of MIT and Harvard, …	mjdaly@broadinstitute.org	0000-0002-0949-8752	USA	Supervision and study design, Project Management, Data Analysis, Manuscript writing	This research was funded in whole or in part by the US National Institutes of Health Grants U54HG003067 and 5UM1HG008895 and The Leona M. & Harry B. Helmsley Charitable Trust 2015PG-IBD001. The content is solely the responsibility of the authors and does not necessarily represent the official views of the National Institutes of Health	M.J.D. is a founder of Maze Therapeutics.
Hailiang Huang*	Hailiang	Huang		Analytic and Translational Genetics Unit, Department of Medicine, Massachusetts General Hospital, Boston, MA, USA; Stanley Center for Psychiatric Research, The Broad Institute of MIT and Harvard, Cambridge, MA, USA; NIDDK IBD Genetics Consortium; International Inflammatory Bowel Disease Genetics Consortium	hhuang@broadinstitute.org	0000-0003-1461-5762	USA	Supervision and study design, Project Management, Data Analysis, Manuscript writing	H.H. acknowledges support from Merkin Institute Fellow and the National Institute of Diabetes and Digestive and Kidney Diseases (nos K01DK114379 and R01DK129364). The content is solely the responsibility of the authors and does not necessarily represent the official views of the National Institutes of Health
Carl A. Anderson*	Carl	Anderson	A	Genomics of Inflammation and Immunity Group, Human Genetics Programme, Wellcome Sanger Institute, Wellcome Genome Campus, Hinxton, Cambridgeshire, UK; UK IBD Genetics Consortium; International Inflammatory Bowel Disease Genetics Consortium	carl.anderson@sanger.ac.uk	0000-0003-1719-7009	UK	Supervision and study design, Project Management, Data Analysis, Manuscript writing	This research was funded in whole, or in part, by the Wellcome Trust [Grant numbers 206194 and 220540/Z/20/A	C.A.A. has received research grants or consultancy/speaker fees from Genomics plc, BridgeBio, GSK and AstraZeneca.
