## Supplementary material for "Exome sequencing directly implicates 68 genes in inflammatory bowel disease": Cohort descriptions

### Sheet: Sheet1
Study Name	Investigator	Country	Cases	Controls	Sequencing Center	Study Description	Ethics Information	Study Acknowledgements	Data Availability
Asan Medical Center IBD Collection	Kyuyoung Song	South Korea	1305	10	The Broad Institute	GWAS of IBD in Koreans: The GWAS dataset of IBD in Koreans were previously published in JCC, Gastroenterology, Gut, etc.	Our study was approved by IRB of Asan Medical Center.		DUOS
Ashkenazi Jewish Collections - SZMC	Daniel Turner	Israel	155	0	The Broad Institute	SZMC biobank of pediatric IBD: All children treated at the Anne and Joe Turner Pediatric IBD center are offered to contribute samples to the biobank at disease onset or prior to initiating biologics, including DNA, with a prospective follow-up of therapuetic and outcome data at 1 year.	All participitants sign an informed consent.		phs001642.v2.p1
Ashkenazi Jewish Collections - UCL	Anthony Segal	UK	487	0	The Broad Institute	In 2018, researchers at University College London (UCL), including Dr. Adam Levine and Dr. Elena Schiff, published a study on the familial risk of inflammatory bowel disease (IBD) within the Ashkenazi Jewish (AJ) population in the UK. The study aimed to recruit a large cohort of AJ IBD patients to better understand the genetic components contributing to the high prevalence of the disease in this …			PMID:30178286
Belgium IBD Consortium - Leuven	Severine Vermeire	Belgium	3902	817	The Broad Institute	Belgium IBD Leuven center – a tertiary referral center for IBD. Annually 3.000 patients are followed up in the clinic (2/3 are CD and 1/3 is UC). Patients are recruited via the IBD clinic to participate in the research on IBD by providing biomaterials and clinical data, stored in the electronic clinical records (KWS or Clinical Working Station) to the IBD Biobank (CCare, PI: Séverine Vermeire, EC…	The study was approved by the ethical board of the University Hospitals Leuven (S53684).	We are grateful for the help with biobanking in Leuven provided by Vera Ballet and Justien Degry; and we thank Helene Blevi, Tamara Coopmans, Arno Cuvry, and Sophie Organe for processing the Leuven patient samples.	phs001642.v2.p1
Belgium IBD Consortium - ULB	Denis Franchimont	Belgium	1337	1511	The Broad Institute	The laboratory of gastroenterology has a biobank approved by EC from 2011 (B2011/005). The biobank received certification Afnor® with quality guaranty about management of tissue samples issued from patients or subjects. For this IBD Exome project (started on 2018) we transferred DNA to Broad Institute.	All our samples are stored in a Biobank which has been approved by EC from 2011 (B2011/005). For this project (and to transfer +/- 2000 DNA to the Broad), we obtained a specific approval of EC (P2018/406)		phs001642.v2.p1
Belgium IBD Consortium - ULG	Edouard Louis	Belgium	1376	744	The Broad Institute	Belgium IBD ULG – IBD clinics, Erasme hospital, Brussels, Belgium (2800 IBD patients, 650 patients on biologics) within the Belgium IBD Consortium together with the IBD clinical and research groups of ULG, ULB and ULiège.			phs001642.v2.p1
Broad Working Group	Mark Daly; Hailiang Huang	USA	0	0	The Broad Institute	The Broad group was responsible for supervision and study design, project management, data analysis, and manuscript writing	All relevant ethical guidelines have been followed, and any necessary IRB and/or ethics committee approvals have been obtained. The details of the IRB/oversight body that provided approval or exemption for the research described are given below: Study Protocol 2013P002634, The Broad Institute Study of Inflammatory Bowel Disease Genetics​, undergoes annual continuing review by the Mass General Bri…	This research was funded in whole or in part by the US National Institutes of Health Grants U54HG003067 and 5UM1HG008895 and The Leona M. & Harry B. Helmsley Charitable Trust 2015PG-IBD001. The content is solely the responsibility of the authors and does not necessarily represent the official views of the National Institutes of Health.	n/a
Canadian IBD Collection - Genome Quebec (GENIZON)	John Rioux	Canada	692	1229	The Broad Institute	Genome Quebec-GENIZON: Genome Quebec-GENIZON: Samples were previously collected by Genizon Biosciences Inc. but are now part of a public biobank overseen by Genome Quebec. Patients with Crohn’s and unaffected parents or unrelated controls were recruited to this latter study [PMID: 17804789]. Control individuals were selected to match the patient’s regional distribution. The diagnosis of inflammat…	Study protocols were approved by the MHI Institutional Ethics Committee « Comité d’éthique de la recherche et du développement des nouvelles technologies » (IBD Genetics; 05-813)		phs001642.v2.p1
Canadian IBD Collection - IGENOMED	John Rioux	Canada	182	0	The Broad Institute	iGenoMed-MTT: This is an ongoing prospective study of patients with a confirmed diagnosis of IBD that are followed longitudinally and evaluated for their response to molecularly targeted therapies (MTT). Patients have been recruited in Montreal at the Centre hospitalier de l’Université de Montréal (CHUM) and the McGill University Health Centre (MUHC). The diagnosis of inflammatory bowel disease (…	Study protocols were approved by the MHI Institutional Ethics Committee « Comité d’éthique de la recherche et du développement des nouvelles technologies » (IBD Genetics 2005-23 (05-813) and MTT : MP-02-2017-7170, 2017-2202)	This research was supported in part by Génome Québec, Genome Canada, the Government of Canada, and the Ministère de l’enseignement supérieur, de la recherche, de la science et de la technologie du Québec, the Canadian Institutes of Health Research (with contributions from the Institute of Infection and Immunity, the Institute of Genetics, and the Institute of Nutrition, Metabolism and Diabetes), …	phs001642.v2.p1
Canadian IBD Collection - IMAGINE	Paul Moayyedi	Canada	1760	787	The Broad Institute	IMAGINE Mind And Gut Interactions Cohort (MAGIC) Study: The IMAGINE MAGIC cohort includes over 7600 participants with CD, UC and IBS and healthy participants from across Canada. Assessments includes psychological status, dietary intake, gut microbiome, urinary metabolomic profile, inflammatory markers, genotype, health-related quality of life, and healthcare resource use and associated costs.	Hamilton Integrated Research Ethics Board (HiREB)	The IMAGINE Network is supported by Canadian Institutes for Health Research (CIHR)'s, Strategy for Patient Oriented Research (SPOR) (Funding Reference Number: 1715-000-001) with funding from several other partners.	phs001642.v2.p1
Canadian IBD Collection - Manitoba	Charles Bernstein	Canada	525	11	The Broad Institute	The Manitoba IBD Cohort Study and a second study called Psychiatric Comorbidity in Chronic Immune Mediated Inflammatory Diseases: Manitoba IBD Cohort Study - up to 388 persons with IBD studied semiannually to understand the evolution of IBD over time and psychiatric comorbidity Psychiatric Comorbidity of Chronic Immune Mediated Inflammatory Diseases followed 256 persons with IBD as annually over …	University of Manitoba Health Research Ethics Board		phs001642.v2.p1
Control Collection - Alzheimer's Disease Sequencing Project (ADSP)	dbGaP	USA	0	2860	The Broad Institute	The specific aims of the ADSP are to: (1) identify protective genomic variants in older adults at risk for AD, (2) identify new risk variants among AD cases, and (3) examine these factors in multi-ethnic populations as applicable in order to identify new pathways for disease prevention. Control data from this study was utilized.			phs000572.v1.p1
Control Collection - Ashkenazi Jewish Collections - Einstein	Harry Ostrer	USA	0	439	The Broad Institute	Samples from the Albert Einstein College of Medicine were provided for sequencing.			DUOS
Control Collection - Ashkenazi Jewish Collections - JHU	Ann Pulver	USA	0	2242	The Broad Institute	Samples from Johns Hopkins University were provided for sequencing.			DUOS
Control Collection - EPI25 Consortium	dbGaP	Multiple	0	9548	The Broad Institute	The Epi25 Consortium was formed by the unification of various consortia, including Epi4K, EPIGEN, EuroEPINOMICS, the Epilepsy Phenome/Genome Project, EpiPGX, SANAD, and EpiCURE, and individual epilepsy investigators. The consortium's sample collection is the best resource in the world for this disease, both in terms of numbers of patients and quality of phenotypic information. Control data from t…			phs001489.v1.p1
Control Collection - MGB GI Disease and Endoscopy Registry (GIDER)	Daniel Chung	USA	0	627	The Broad Institute	GI Disease and Endoscopy Registry (GIDER) provided samples from MGB from healthy patients coming in for screening or surveillance colonoscopy and/or upper endoscopy.			phs001642.v2.p1
Control Collection - MIGEN (Leicester)	dbGaP	USA	0	1101	The Broad Institute	MIGEN-Leicester Controls – cases were ascertained from two studies: (i) the British Heart Foundation Family Heart Study and (ii) the BRICCS Study. Control subjects were ascertained from the control subjects being recruited as part of the UK Aneurysm Growth Study (UKAGS). All exome sequencing was performed at the Broad Institute of Harvard and MIT; sample sequence capture was performed using Illum…			phs000294.v1.p1
Control Collection - MIGEN (Ottawa)	dbGaP	USA	0	1979	The Broad Institute	MIGEN-Ottawa Controls – The Ottawa Heart Study is a cross-sectional case-control study designed to identify genes that predispose to angiographically defined coronary artery disease. All exome sequencing was performed at the Broad Institute of Harvard and MIT; sample sequence capture was performed using Agilent SureSelect Human All Exon Kit v2 and sequencing was performed on an Illumina HiSeq 200…			phs000294.v1.p1
Control Collection - T2D Genes	dbGaP	Multiple	0	510	The Broad Institute	T2D-GENES (Type 2 Diabetes Genetic Exploration by Next-Generation Sequencing in Multi-Ethnic Samples) is a NIDDK-funded international research consortium which seeks to identify genetic variants for type 2 diabetes (T2D) through multiethnic sequencing studies. T2D-GENES Project 1 is a multi-ethnic sequencing study designed to assess whether less common variants play a role in T2D risk and to asse…			phs001095.v1.p1
Control Collection - The Global Microbiome Conservancy Biobank (GMC)	Alm	USA	0	915	The Broad Institute	GMC aims to advance our knowledge of the human microbiome and boost global research capacity. By curating and sharing a highly representative collection of microbiome samples and data, we strive to catalyze research worldwide. Blood samples were provided for sequencing.			phs002205.v1.p1
Control Collection - The International Genome Sample Resource (IGSR)	IGSR-1KG	USA	0	746	The Broad Institute	The 1000 Genomes Project created a catalogue of common human genetic variation, using openly consented samples from people who declared themselves to be healthy. The reference data resources generated by the project remain heavily used by the biomedical science community. The International Genome Sample Resource (IGSR) maintains and shares the human genetic variation resources built by the 1000 G…			phs001642.v2.p1
Finnish Collection - AD, FINRISK, HEALTH2000, IBD	Aarno Palotie	Finland	1141	6085	The Broad Institute	Collections include Finnish IBD and AD collections and population cohorts Health 2000 and FINRISK. FINRISK – The population-based FINRISK study has been followed up for IBD and other disease end-points using annual record linkage with the Finnish National Hospital Discharge Register, the National Causes-of-Death Register and the National Drug Reimbursement Register. Controls were chosen to have a…	BB2017_2_Implementation_Agreement, BB2017_12_Implementation_Agreement, AD 28/2007, Kuopio University Hospital for IBD 25/1995 Helsinki University Hospital		DUOS
Finnish Collection - IBD Collection	Martti Färkkilä	Finland	1281	181	The Broad Institute				DUOS
French Collection (REMIND)	Matthieu Allez	France	248	0	The Broad Institute	REMIND Post-Operative cohort: The REMIND group constituted since 2010 a unique prospective cohort of CD patients who underwent ICR, post-operative endoscopy at 6 months, and long-term follow-up, with extensive biobanking, multiomic analysis and data integration. Surgical samples from ICR and neoterminal ileal biopsy samples (at 6 months) are systematically collected and biobanked. REMIND has led …	The study was approved by the Agence Française de Sécurité Sanitaire et des Produits de Santé (AFSSAPS) (IDRCB: 2009-A00205-52) and the French Ethics Committee - Hôpital Saint-Louis (CPP 2009/17) and reported to ClinicalTrials.gov (NCT03458195).	Helmsley Charitable Trust, Patient association AFA, MSD.	phs001642.v2.p1
French Collection (SUIVITHEQUE)	Harry Sokol	France	1012	15	The Broad Institute	Suivitheque: We have a collection of DNA, Serum, feces, together with very detailed phenotypic data for patients with IBD follow-up in our institution ( St Antoine Hospital, Paris)	All individuals with IBD were recruited in the Gastroenterology Department of the Saint Antoine Hospital (Paris, France) and provided informed consent. Approval for human studies was obtained from the local ethics committee (Comité de Protection des Personnes Ile-de-France IV, IRB 00003835 Suivitheque study; registration number 2012/05NICB).		DUOS
German IBD Cohort (Regeneron)	Andre Franke	Germany	4071	4223	Regeneron				P2N Portal
German IBD Cohort (CCIM)	Andre Franke; David Ellinghaus	Germany	1384	498	The Broad Institute	CCIM_German_cohort: The cohort was recruited via Kiel University and the University Medical Centre Schleswig-Holstein, Germany, and via the BioColitis and BioCrohn study of the Kompetenznetz Darmerkrankungen in Germany.	Written informed consent was obtained from all study participants and approved by the Ethics Committee of the Medical Faculty of Kiel University and the University Medical Center Schleswig-Holstein (ethics approvals D474/12, A161/08, A103/14, D574/16). DNA sample genotyping/sequencing was carried out with ethical approval D574/16.	The study received infrastructure support funded by the Deutsche Forschungsgemeinschaft (DFG, German Research Foundation) under Germany’s Excellence Strategy - EXC 2167/2 - 390884018 and acknowledges the EU IMI programm ("3TR"), and the European Regional Development Fund 01.2.2-LMT-K-718-04-0003.	P2N Portal
Lithuanian IBD Cohort	Limas Kupcinskas	Lithuania	1110	1175	The Broad Institute	International IBD Consortium: Lithuanian IBD cohort consisting of 265 Crohn's disease, 839 ulcerative colitis, and 1177 control samples.	Approved by Kaunas Regional Biomedical Research Ethics Committee, Bioethics approval number BE-2-10		phs001642.v2.p1
MGB Biobank	Elizabeth Karlson	USA	1012	46027	The Broad Institute	Researchers at Mass General Brigham are studying how genes, biomarkers, and other factors affect people’s health and contribute to disease. Before they can begin their research, they may spend years recruiting patients and building up a collection of samples and data. This process can be slow and costly. The Mass General Brigham Biobank’s goal is to dramatically speed up the pace of research by m…			phs002018.v1.p1
MGB Prospective Registry in IBD Study (PRISM)	Ramnik Xavier	USA	2384	660	The Broad Institute	Prospective Registry in IBD at MGH (PRISM): A registry with samples and data collected from more than 4,188 IBD patients and healthy individuals.	MGB approved protocol #2004P001067		phs001642.v2.p1
Mount Sinai Crohn’s and Colitis Registry (MSCCR)	Bruce Sands	USA	1128	307	The Broad Institute	Mount Sinai Crohn's & Colitis Registry: Single center collection of data and specimens.	Mount Sinai Program of the Protection of Human Subjects (PPHS)		DUOS
Netherlands UMCG Pearl String Initiative (PSI)	Rinse Weersma	Netherlands	3113	2190	The Broad Institute	1000IBD: Multi-Omics in ±1200 IBD IBD patients including WES, GWAS, (sc)RNAseq, PhiPseq, MGS, Metabolomics, Proteomics and other data modalities.	Medical ethical committee of the University Medical Center Groningen IRB No. 2008.338	https://1000ibd.org/	EGAS00001002702
NIDDK IBDGC Collection - Cedars Sinai	Dermot McGovern	USA	7153	2019	The Broad Institute	NIDDK IBD Genetics Consortium – The NIDDK Inflammatory Bowel Disease Genetics Consortium (IBDGC) was created in 2002 by the National Institute of Diabetes, Digestive and Kidney diseases (NIDDK) to advance knowledge on the inflammatory bowel diseases, specifically Crohn’s Disease and Ulcerative Colitis. The Consortium consists of six genetic research centers (GRC) and a data coordinating center (D…	The MIRIAD biobank (IRB #3358) is a dedicated research infrastructure in the Cedars Sinai IBD Institute (IBDI). It uses an umbrella IRB authorization for biobanking and study fulfillment. It includes most IBDI clinic patients and family members, as well as control subjects, covering sample collection at clinic, endoscopy, surgery, and infusion and capturing phenotype, genotype, and serology data,…	This work was supported by internal funds from the F. Widjaja Foundation Inflammatory Bowel Disease Institute; NIH/NIDDK U01 DK062413; and the Leona M and Harry B Helmsley Charitable Trust and the Fred L. Hartley Family Foundation. The content is solely the responsibility of the authors and does not necessarily represent the official views of the National Institutes of Health.	phs001642.v2.p1
NIDDK IBDGC Collection - Miami	Jacob McCauley	USA	1508	241	The Broad Institute	NIDDK IBD Genetics Consortium – The NIDDK Inflammatory Bowel Disease Genetics Consortium (IBDGC) was created in 2002 by the National Institute of Diabetes, Digestive and Kidney diseases (NIDDK) to advance knowledge on the inflammatory bowel diseases, specifically Crohn’s Disease and Ulcerative Colitis. The Consortium consists of six genetic research centers (GRC) and a data coordinating center (D…	As a Genetic Research Center within the NIDDK supported IBDGC, we are part of a single IRB (Brany Protocol# 21-00514: The Genetics of Inflammatory Bowel Disease in Diverse Populations: an IBD Biobank Study). We also have a local University of Miami IRB Protocol (#20081100: Inflammatory Bowel Disease (IBD) Center Clinical Phenotype Database and Specimen collection) for our entire patient and sampl…	Our current work is supported by funding to Jacob L. McCauley and Maria T. Abreu through the NIH/NIDDK (U01DK134201). The content is solely the responsibility of the authors and does not necessarily represent the official views of the National Institutes of Health.	phs001642.v2.p1
NIDDK IBDGC Collection - Montreal	John Rioux	Canada	1065	642	The Broad Institute	NIDDK IBD Genetics Consortium – The NIDDK Inflammatory Bowel Disease Genetics Consortium (IBDGC) was created in 2002 by the National Institute of Diabetes, Digestive and Kidney diseases (NIDDK) to advance knowledge on the inflammatory bowel diseases, specifically Crohn’s Disease and Ulcerative Colitis. The Consortium consists of six genetic research centers (GRC) and a data coordinating center (D…	Study protocols were approved by the MHI Institutional Ethics Committee « Comité d’éthique de la recherche et du développement des nouvelles technologies » (IBD Genetics; 05-813)	This research was supported by the National Institute of Diabetes and Digestive and Kidney Diseases (NIDDK) of the National Institutes of Health under award number U01DK062432. The content is solely the responsibility of the authors and does not necessarily represent the official views of the National Institutes of Health.	phs001642.v2.p1
NIDDK IBDGC Collection - MSSM	Judy Cho	USA	1498	468	The Broad Institute	NIDDK IBD Genetics Consortium – The NIDDK Inflammatory Bowel Disease Genetics Consortium (IBDGC) was created in 2002 by the National Institute of Diabetes, Digestive and Kidney diseases (NIDDK) to advance knowledge on the inflammatory bowel diseases, specifically Crohn’s Disease and Ulcerative Colitis. The Consortium consists of six genetic research centers (GRC) and a data coordinating center (D…		This work was supported by the following grants: U24DK062429 (JHC), U01DK062422 (JHC), U01DK062431 (SRB), U01DK062420 (RHD), U01DK062413 (DPM), U01DK062432 (JDR), U01DK062423 (MSS), U01DK134201 (JLM, MTA). The content is solely the responsibility of the authors and does not necessarily represent the official views of the National Institutes of Health.	phs001642.v2.p1
NIDDK IBDGC Collection - Pitt	Richard Duerr	USA	1421	445	The Broad Institute	NIDDK IBD Genetics Consortium – The NIDDK Inflammatory Bowel Disease Genetics Consortium (IBDGC) was created in 2002 by the National Institute of Diabetes, Digestive and Kidney diseases (NIDDK) to advance knowledge on the inflammatory bowel diseases, specifically Crohn’s Disease and Ulcerative Colitis. The Consortium consists of six genetic research centers (GRC) and a data coordinating center (D…			phs001642.v2.p1
NIDDK IBDGC Collection - Rutgers/JHU	Steve Brant	USA	922	159	The Broad Institute	NIDDK IBD Genetics Consortium – The NIDDK Inflammatory Bowel Disease Genetics Consortium (IBDGC) was created in 2002 by the National Institute of Diabetes, Digestive and Kidney diseases (NIDDK) to advance knowledge on the inflammatory bowel diseases, specifically Crohn’s Disease and Ulcerative Colitis. The Consortium consists of six genetic research centers (GRC) and a data coordinating center (D…	Research for the study of genetics of IBD is approved by Institutional Review Boards of each collaborating IBD Center's IRB's with coordinating centers at Johns Hopkins University, Baltimore, Maryland USA and Rutgers University, New Brunswick, New Jersey, USA and for subjects recruited after July 1, 2022 also approved by the Biomedical Research Alliance of New York (BRANY) as part of the NIDDK IB…	NIH Grant DK062431. The content is solely the responsibility of the authors and does not necessarily represent the official views of the National Institutes of Health.	phs001642.v2.p1
NIDDK IBDGC Collection - Toronto	Mark Silverberg	Canada	2243	219	The Broad Institute	NIDDK IBD Genetics Consortium – The NIDDK Inflammatory Bowel Disease Genetics Consortium (IBDGC) was created in 2002 by the National Institute of Diabetes, Digestive and Kidney diseases (NIDDK) to advance knowledge on the inflammatory bowel diseases, specifically Crohn’s Disease and Ulcerative Colitis. The Consortium consists of six genetic research centers (GRC) and a data coordinating center (D…	Our GRC's study activities are all approved by "The Mount Sinai Hospital Research Ethics Board", Sinai Health System, Toronto, Ontario, Canada. MSH REB #: 02-0234-E *If any data pertaining to Post-op, this falls under MSH REB#: # 10-0243-E		phs001642.v2.p1
Nurses Health Study (NHS)	Andrew Chan	USA	444	1045	The Broad Institute	The Nurses' Health Studies – NHS is among the largest prospective investigations into the risk factors for major chronic diseases in women. Nurses' Health Study I and Nurses' Health Study II are prospectively collected data on incident cases of inflammatory bowel disease.	Approved by MGB IRB 2001P001128	The Nurses’ Health Study and Nurses’ Health Study II were funded by the National Cancer Institute at the National Institutes of Health (UM1 CA186107, P01 CA87969, R01 CA49449, U01 CA176726, R01 CA67262).	phs001642.v2.p1
Pediatric IBD Collection - CHOP	Judith Kelsen; Hakon Hakonarson	USA	291	15	The Broad Institute	The CAG-CHOP (CHOPSTIC) study consists of over 2,500 IBD cases and multi-thousand controls.	IRB approval up to date (renewed annually)	The CAG-CHOP (CHOPSTIC study) is funded by Institutional development funds and Endowed Chair in Genomics Reseach from the Children´s Hospital of Philadelphia	phs001642.v2.p1
Pediatric IBD Collection - MGB	Harland Winter	USA	218	194	The Broad Institute	MGH Pediatric Inflammatory Bowel Disease Center – a collection that provides care for children and adolescents with inflammatory bowel diseases (ulcerative colitis, indeterminate colitis, and crohn’s disease). The dataset provided was a set of children with very early onset inflammatory bowel disease and many of their parents as a combined trio that was sent for whole exome sequencing.	MGB IRB Approval 2009P001287; Pediatric Gastrointestinal Tissue, Stool, Saliva and Blood Registry	HSW received philanthropic support from Martin Schlaff, the Diane and Dorothy Brooks Foundation, and The Hasso Serrano Foundation.	phs001642.v2.p1
Pediatric IBD Collection - RISK	Subra Kugathasan	USA	546	0	The Broad Institute	RISK Stratification Study studies pediatric onset CD and UC and the multicenter biosamples include DNA, RNA, serum, plasma, biopsies, stool etc.	Emory IRB		phs001642.v2.p1
Predicting Response to Standardised Paediatric Colitis Therapy (PROTECT)	Jeffrey Hyams; Lee Denson	USA	418	0	The Broad Institute	The PROTECT multicentre inception cohort study was based at 29 centres in the USA and Canada and included paediatric patients aged 4-17 years who were newly diagnosed with ulcerative colitis.			DUOS
Sinai Helmsley Alliance for Research Excellence (SHARE)	McGovern; Faubion; Newberry; Pekow; Sands; Sartor; Xavier	USA	3872	0	The Broad Institute	SHARE – Investigators from seven major IBD centers formed the Sinai Helmsley Alliance for Research Excellence (SHARE) in 2010 to integrate information from basic science, epidemiology and information sciences to advance IBD research across multiple high-volume centers.	Studies are approved by each sites institutional review board. Each study participant provided a written informed consent to enroll in the study.	Support by NIH Washington University DDRCC Grant No. NIDDK P30 DK052574. The content is solely the responsibility of the authors and does not necessarily represent the official views of the National Institutes of Health.	phs001642.v2.p1
Study of a Prospective Adult Research Cohort with IBD (SPARC IBD)	James Lewis; Laura Raffals	USA	2860	0	The Broad Institute	SPARC IBD: The SPARC IBD (Study of a Prospective Adult Research Cohort with Inflammatory Bowel Disease) is an ongoing prospective cohort study that collects longitudinal clinical data, patient-reported outcomes, and biosamples from adults with IBD across the United States. Its primary objectives are to identify clinical and molecular predictors of therapy response and disease relapse, aiming to d…	The study protocol was approved by the Institutional Review Board (IRB) at the University of Pennsylvania which is the single IRB for the SPARC IBD study.	The results published here are in part from the Study of a Prospective Adult Research Cohort with IBD (SPARC IBD) of the Crohn’s & Colitis Foundation IBD Plexus program.	phs001642.v2.p1
UK University of Exeter IBD Pharmacogenetics Cohort	Tariq Ahmad	UK	1606	0	The Broad Institute	UK University of Exeter IBD Pharmacogenetics Cohort	Exeter 08/H0202/139, KCL 05/Q0502/127, Cambridge/Addenbrookes 03/5/012, Cambridge/Paediatric cohort 17/EE/0265, PREDICCT/Edinburgh 2000/4/192, Oxford 11/YH/0020, Southampton 09/H0504/125	This research was funded in whole, or in part, by the Wellcome Trust [Grant numbers 206194 and 220540/Z/20/A]	DUOS
INTERVAL	Carl Anderson	UK	0	12480	Sanger	INTERVAL: Participants in the INTERVAL randomised controlled trial were recruited with the active collaboration of NHS Blood and Transplant England (www.nhsbt.nhs.uk), which has supported field work and other elements of the trial. DNA extraction and genotyping were co-funded by the National Institute for Health and Care Research (NIHR), the NIHR BioResource (http://bioresource.nihr.ac.uk) and th…	The trial has received ethics committee approval from the National Research Ethics Service Committee East of England - Cambridge East (Research Ethics Committee (REC) reference 11/EE/0538).	This work was supported by Health Data Research UK, which is funded by the UK Medical Research Council, Engineering and Physical Sciences Research Council, Economic and Social Research Council, Department of Health and Social Care (England), Chief Scientist Office of the Scottish Government Health and Social Care Directorates, Health and Social Care Research and Development Division (Welsh Govern…	https://www.donorhealth-btru.nihr.ac.uk
NIHR IBD BioResource	Miles Parkes	UK	28645	0	Sanger	NIHR IBD BioResource – a cohort of over 50,000 patients with IBD recruited in over 100 hospitals across the UK. All are consented for genetic analysis and extraction of structured phenotype data from their hospital records. Participants can also be recalled for future studies which can be proposed and led by any investigator whether university or industry based. The IBD BioResource has received f…	IRAS number: 173561; East of England - Cambridge Central Research Ethics Committee Reference: 15/EE/0286; Study Title: The UK Inflammatory Bowel Disease BioResource: Progressing form Genetics to Function and Clinic Translation in Crohn’s Disease & Ulcerative Colitis in adults, young people and children.	We wish to thank our funders: The National Institute for Health and Care Research Centres in Cambridge (NIHR203312), Newcastle, University College London and Exeter; the Medical Research Council, the Wellcome Trust, Open Targets, Crohn’s & Colitis UK, the Helmsley Charitable Trust, Crohn's in Childhood Research Association (CICRA) and our Industry partners. We thank NIHR BioResource volunteers fo…	https://www.ibdbioresource.nihr.ac.uk
Sanger Working Group	Carl Anderson	UK	0	0	Sanger	The Sanger group was responsible for supervision and study design, project management, data analysis, and manuscript writing	This research was funded in whole, or in part, by the Wellcome Trust [Grant numbers 206194 and 220540/Z/20/A]		n/a
UK Biobank	Carl Anderson	UK	8392	412120	Sanger	UK Biobank: UK Biobank is a large-scale biomedical database and research resource containing de-identified genetic, lifestyle and health information and biological samples from half a million UK participants.	UK Biobank has approval from the North West Multi-centre Research Ethics Committee (MREC) as a Research Tissue Bank (RTB) approval [Ref 21/NW/0157]	This research has been conducted using the UK Biobank Resource under Application Number 45669.	https://www.ukbiobank.ac.uk/use-our-data/apply-for-access/
UK Sanger IBD Collection	Miles Parkes	UK	11290	0	Sanger	UK_Sanger_IBD_Collection: This collection comprises Whole Exome and Whole Genome Sequencing, as well as genotyping array data, generated at the Wellcome Sanger Institute, from participants recruited through the UK IBD Genetics Consortium collection. The UK-IBDGC includes recruitment centres in Cambridge, Edinburgh, Newcastle, Exeter, Manchester, Oxford, London, Dundee, Southampton, and Nottingham.	Exeter 08/H0202/139, KCL 05/Q0502/127, Cambridge/Addenbrookes 03/5/012, Cambridge/Paediatric cohort 17/EE/0265, PREDICCT/Edinburgh 2000/4/192, Oxford 11/YH/0020, Southampton 09/H0504/125	This research was funded in whole, or in part, by the Wellcome Trust [Grant numbers 206194 and 220540/Z/20/A]	EGA
